# Small nucleolar RNAs in plasma and their discriminatory power as diagnostic biomarkers of Alzheimer’s disease

**DOI:** 10.1101/2021.05.04.21256076

**Authors:** Nicholas F. Fitz, Kyong Nyon Nam, Jiebiao Wang, M. Ilyas Kamboh, Radosveta Koldamova, Iliya Lefterov

**Author notes:** Correspondence to: Radosveta Koldamova, MD, PhD, Iliya Lefterov, MD, PhD.

## Abstract

The clinical diagnosis of Alzheimer’s disease, at its early stage, remains a difficult task. Advanced imaging technologies and laboratory assays to detect Aβ peptides Aβ42 and Aβ40, total and phosphorylated tau in CSF provide a set of biomarkers of developing AD brain pathology and facilitate the diagnostic process. The search for biofluid biomarkers, other than in CSF, and the development of biomarker assays have accelerated significantly and now represent the fastest-growing field in AD research. The goal of this study was to determine the differential enrichment of noncoding RNAs (ncRNAs) in plasma-derived extracellular vesicles (EV) of AD patients and Cognitively Normal controls (NC). Using RNA-seq, we profiled four significant classes of ncRNAs: miRNAs, snoRNAs, tRNAs, and piRNAs. We report a significant enrichment of SNORDs – a group of snoRNAs, in AD samples compared to NC. To verify the differential enrichment of two clusters of SNORDs – SNORD115 and SNORD116, localized on human chromosome 15q11-q13, we used plasma samples of an independent group of AD patients and NC. We applied ddPCR technique and identified SNORD115 and SNORD116 with a high discriminatory power to differentiate AD samples from NC. The results of our study present evidence that AD is associated with changes in the enrichment of SNORDs, transcribed from imprinted genomic loci, in plasma EV and provide a rationale to further explore the validity of those SNORDs as plasma biomarkers of AD.
