## Supplemental Table 1 for "Small nucleolar RNAs in plasma and their discriminatory power as diagnostic biomarkers of Alzheimer’s disease"

### Sheet: Sheet1
all genes CPM>0.7	gene	log10CPM	log2FoldChange_AD_vs_C	pvalue_AD_vs_C	log2FoldChange_ADE4c_vs_CE4c	pvalue_ADE4c_vs_CE4c	log2FoldChange_ADE33_vs_CE33	pvalue_ADE33_vs_CE33
	U3.42	0.770101	-0.821888	0.0739163	-0.136459	0.833504	-1.32582	0.0529455
	snoR1.1	0.754899	0.205183	0.665476	0.13338	0.841862	0.356653	0.641895
	SNORA46	0.921953	0.628187	0.234646	0.562755	0.414713	-0.0537096	0.940101
	SNORA5C	0.931186	0.881002	0.238105	1.24605	0.305006	0.619225	0.509108
	SNORD100	1.32459	0.256014	0.549418	-0.262201	0.64728	1.19629	0.0549852
	SNORD102	1.34296	-0.0142813	0.972148	-0.265555	0.643423	0.337984	0.594322
	SNORD104	2.50469	-0.608845	0.0440735	-0.272811	0.426348	0.256577	0.464749
	SNORD105	0.745283	1.16408	0.138428	3.54675	0.0030748	0.306768	0.769099
	SNORD105B	0.999056	0.139082	0.729967	0.451708	0.477855	-0.0523607	0.932719
	SNORD109A	0.744523	1.46868	0.0710042	3.00528	0.02207	0.685867	0.502679
	SNORD109B	0.744523	1.46868	0.0710042	3.00528	0.02207	0.685867	0.502679
	SNORD110	0.93622	-0.0285944	0.944337	-0.204824	0.753931	0.36734	0.519349
	SNORD113-6	0.918648	3.40668	0.000489685	3.08972	0.0211972	4.07238	0.00245984
	SNORD113-8	1.01724	1.57414	0.0645808	1.38731	0.222783	1.74216	0.149192
	SNORD113-9	1.08814	2.2519	0.00661046	2.131	0.0759205	2.49101	0.0275251
	SNORD114-1	1.03216	1.18273	0.169392	3.938	0.00282376	0.245332	0.819364
	SNORD114-12	1.46681	2.40136	0.00173241	2.48849	0.0269475	2.43132	0.0186945
	SNORD114-17	0.878021	0.58183	0.555178	3.7805	0.0179605	0.163073	0.879738
	SNORD114-22	1.06082	1.75186	0.0189943	3.74811	0.000911784	1.04815	0.288355
	SNORD114-25	0.717177	0.523458	0.575905	3.30468	0.0292574	0.197444	0.864411
	SNORD114-26	0.86287	1.60619	0.0565759	3.60724	0.00267717	1.03719	0.372806
	SNORD114-3	1.29667	2.17744	0.0101092	5.97328	5.75e-06	1.46235	0.197201
	SNORD114-9	0.720359	1.52295	0.0908956	3.94865	0.00677836	0.774219	0.495846
	SNORD115-10	1.13523	2.92909	5.1e-05	3.34067	0.00222628	2.71632	0.00552928
	SNORD115-12	0.82067	1.95621	0.00824947	2.23903	0.0562985	1.83736	0.058663
	SNORD115-14	0.873808	2.2678	0.0023035	2.63528	0.0264929	2.08711	0.0304407
	SNORD115-15	1.08059	1.22557	0.109293	3.75081	0.00143807	0.648419	0.522544
	SNORD115-17	0.914656	2.25284	0.00335277	2.72112	0.0285366	2.04006	0.0382498
	SNORD115-18	0.914656	2.25284	0.00335277	2.72112	0.0285366	2.04006	0.0382498
	SNORD115-19	0.914656	2.25284	0.00335277	2.72112	0.0285366	2.04006	0.0382498
	SNORD115-21	0.71549	1.91445	0.00937218	2.41786	0.0402648	1.70826	0.0779026
	SNORD115-32	1.18943	1.58095	0.0285267	1.89956	0.0887681	1.42689	0.129721
	SNORD115-33	0.773508	2.5909	0.00100799	3.68842	0.00284695	2.04981	0.0528072
	SNORD115-34	0.850927	2.49077	0.000929134	3.72414	0.00347366	2.03021	0.0321997
	SNORD115-38	0.784353	0.433293	0.570578	2.92627	0.0122678	-0.272618	0.79049
	SNORD115-39	1.07124	2.03042	0.00755729	4.4524	0.000403774	1.39134	0.147377
	SNORD115-40	0.911131	2.15963	0.00421492	3.01493	0.011788	1.84173	0.0619679
	SNORD115-41	1.0068	1.66498	0.0239781	3.76903	0.00192979	1.17412	0.215588
	SNORD115-42	1.03313	2.47258	0.000863117	3.29905	0.00614298	2.14284	0.0241362
	SNORD115-5	0.79874	2.11586	0.00440693	2.70879	0.021244	1.88699	0.054813
	SNORD115-8	0.720514	2.14744	0.00439409	2.78945	0.0163718	1.79924	0.0788303
	SNORD115-9	0.82067	1.95621	0.00824947	2.23903	0.0562985	1.83736	0.058663
	SNORD116-1	1.10024	1.09762	0.094803	1.16278	0.228953	1.14384	0.208602
	SNORD116-14	0.834828	0.886163	0.125083	1.39048	0.136159	0.545607	0.473409
	SNORD116-15	0.971881	0.907989	0.0968681	1.28918	0.150928	0.673444	0.34495
	SNORD116-16	0.785444	1.2489	0.124481	1.71273	0.219932	1.05944	0.275872
	SNORD116-17	0.912287	1.02008	0.0713521	1.47521	0.114516	0.754683	0.299655
	SNORD116-19	0.912287	1.02008	0.0713521	1.47521	0.114516	0.754683	0.299655
	SNORD116-2	1.12381	0.748663	0.243126	0.937265	0.307783	0.767929	0.396752
	SNORD116-20	0.871471	0.977389	0.090794	1.42437	0.128719	0.702156	0.35336
	SNORD116-22	0.850903	0.527424	0.388966	0.23992	0.823354	0.864852	0.246145
	SNORD116-24	0.854448	1.41081	0.0583365	2.52289	0.0250874	0.910389	0.363782
	SNORD116-25	0.815489	1.67424	0.024093	3.08611	0.00690087	1.10746	0.270625
	SNORD116-29	0.989571	1.48546	0.0400639	3.53146	0.00168183	0.940939	0.328082
	SNORD116-3	1.17586	0.823943	0.119656	1.90528	0.0186828	0.456658	0.514033
	SNORD116-5	0.76861	0.590433	0.271064	1.77031	0.0578045	0.0724242	0.915204
	SNORD116-6	1.04718	1.10361	0.124269	1.20296	0.257627	1.0959	0.260066
	SNORD116-7	0.76861	0.590433	0.271064	1.77031	0.0578045	0.0724242	0.915204
	SNORD116-8	1.37437	1.13799	0.0195329	2.00012	0.00909455	0.883593	0.15336
	SNORD116-9	1.17586	0.823943	0.119656	1.90528	0.0186828	0.456658	0.514033
	SNORD12	0.889323	-0.00407487	0.991025	0.0557383	0.924969	0.15912	0.766219
	SNORD127	0.708122	-0.02801	0.959007	0.250002	0.787514	-0.124395	0.851422
	SNORD14C	0.728482	-0.491247	0.345787	0.602003	0.455278	-1.03846	0.137106
	SNORD18A	1.26034	0.0285282	0.921264	0.0223908	0.958113	0.181774	0.682547
	SNORD2	1.58648	-0.176193	0.731121	1.0849	0.180693	-1.20059	0.0645583
	SNORD20	1.33244	-0.110095	0.777811	0.759276	0.21258	-0.63175	0.255832
	SNORD21	0.862525	0.222542	0.519952	0.396548	0.501652	0.246462	0.613546
	SNORD22	0.7949	0.779997	0.166351	1.27466	0.164467	0.545877	0.448314
	SNORD24	0.969659	0.218689	0.576419	0.723892	0.240218	-0.0915816	0.868648
	SNORD25	1.05426	-0.230218	0.445246	-0.446891	0.295721	0.127272	0.789508
	SNORD26	2.0319	-0.303129	0.250762	-0.461182	0.214993	0.0472067	0.905513
	SNORD30	2.27489	-0.397943	0.156251	-0.714405	0.0761776	0.199866	0.595785
	SNORD32A	1.22241	-0.041022	0.892056	-0.298457	0.459343	-0.0852698	0.806002
	SNORD33	0.844838	0.854594	0.0960348	0.90589	0.265809	0.942829	0.184382
	SNORD38A	1.87629	-0.206407	0.492386	-0.512694	0.220956	0.292658	0.520724
	SNORD38B	1.46089	0.263819	0.471721	-0.0120235	0.978849	0.652713	0.262427
	SNORD3A	1.92878	0.100865	0.724756	0.370959	0.435762	-0.192708	0.633805
	SNORD3B-1	1.91861	0.132568	0.653589	0.392656	0.425998	-0.160361	0.698143
	SNORD3B-2	1.91861	0.132568	0.653589	0.392656	0.425998	-0.160361	0.698143
	SNORD3C	1.91699	0.132687	0.656469	0.385383	0.442689	-0.148916	0.719134
	SNORD3D	1.69033	0.717211	0.0130779	0.916708	0.0745349	0.521471	0.138433
	SNORD41	1.21298	0.0568543	0.884737	0.391225	0.477279	-0.0272541	0.964196
	SNORD42A	1.32803	0.144934	0.656004	0.101891	0.820926	0.344073	0.507228
	SNORD42B	1.106	0.217057	0.581367	-0.18753	0.739543	0.857121	0.134506
	SNORD43	1.07466	0.156933	0.663763	0.764066	0.154648	-0.489089	0.339085
	SNORD45.1	0.848913	-0.315432	0.676914	0.761499	0.545626	-1.33983	0.133747
	SNORD45C	0.944746	-0.37612	0.471716	0.615507	0.474269	-1.23219	0.055382
	SNORD46	0.738656	0.0161894	0.976359	0.361058	0.640219	-0.107202	0.896121
	SNORD48	0.856113	0.208856	0.691695	-0.28108	0.733267	0.614651	0.372824
	SNORD49A	0.751708	0.0966044	0.79301	-0.589524	0.282352	0.905975	0.0939668
	SNORD4A	1.30495	0.806515	0.0386585	1.56138	0.00759716	0.378633	0.508819
	SNORD50A	1.05074	0.416746	0.310002	0.824941	0.193692	0.192198	0.742205
	SNORD53_SNORD92.1	0.8236	0.226541	0.657393	1.13593	0.155133	-0.452883	0.495688
	SNORD55	1.01728	1.2602	0.0412893	2.02628	0.0527001	0.812448	0.268981
	SNORD59A	1.23334	0.187365	0.654862	0.317934	0.611767	0.198925	0.749419
	SNORD6	1.57439	0.056348	0.878697	-0.0602386	0.908614	0.253306	0.653174
	SNORD60	0.780008	0.127748	0.77289	-0.12342	0.84076	0.501921	0.499572
	SNORD61	0.786078	1.79025	0.010232	3.43229	0.00180222	1.14239	0.222416
	SNORD62A	0.893158	1.69109	0.00267632	2.09689	0.0152894	1.43667	0.0508202
	SNORD62B	0.893158	1.69109	0.00267632	2.09689	0.0152894	1.43667	0.0508202
	SNORD63	1.65179	0.337699	0.324441	0.240515	0.658886	0.68557	0.146443
	SNORD66	1.52559	1.71009	0.000362544	1.76636	0.02795	1.75767	0.00302631
	SNORD69	1.48472	-0.0867597	0.778555	-0.203488	0.50322	0.174854	0.744854
	SNORD71	1.46758	0.0155692	0.966421	-0.111266	0.822845	0.321344	0.582892
	SNORD82	0.842285	-0.301462	0.612178	-0.18372	0.843625	-0.317416	0.687211
	SNORD83B	0.791242	1.04158	0.164658	0.360519	0.731545	0.897903	0.37037
	SNORD88C	0.883685	-0.222069	0.559912	-0.336884	0.511923	0.106689	0.86102
	SNORD90	1.94159	-0.200436	0.744142	1.00855	0.295673	-1.18285	0.125209
	SNORD94	0.868135	1.20997	0.0443459	1.12324	0.208767	1.50682	0.0765607
	SNORD95	1.35206	0.0241218	0.907722	0.188952	0.554242	0.015023	0.966902
	SNORD96A	1.08788	0.155855	0.651203	0.675397	0.219477	-0.117943	0.812955
	SNORD99	1.73743	0.359989	0.218195	0.742822	0.125264	0.251682	0.53079
	Ala	2.8194	-0.0422268	0.781267	0.156632	0.431736	-0.210608	0.326422
	Arg	2.48846	0.156101	0.278753	0.214164	0.268166	0.143588	0.524143
	Asn	2.21381	0.297611	0.185404	0.178137	0.462028	0.375844	0.245763
	Asp	3.36493	0.196427	0.353992	0.389415	0.1319	-0.0359451	0.891883
	Cys	2.4113	-0.0506523	0.798667	-0.104654	0.647385	0.0182389	0.948349
	Gln	2.30554	-0.0280466	0.844383	-0.00151195	0.994426	-0.00990675	0.955875
	Glu	4.46632	0.162753	0.46314	-0.145724	0.481546	-0.0342205	0.899164
	Gly	4.15677	0.127106	0.510808	-0.194023	0.380059	0.428487	0.122149
	His	2.59981	-0.108256	0.562058	-0.209289	0.285135	0.00947	0.973833
	Ile	2.05732	-0.340491	0.111597	0.0924072	0.618667	-0.197461	0.514043
	iMet	1.75382	0.155195	0.333313	0.0911183	0.682117	0.23807	0.325691
	Leu	2.56801	-0.256508	0.0684673	-0.0367828	0.846999	-0.370957	0.0617319
	Lys	3.17007	0.107758	0.571358	0.298151	0.200809	-0.0696497	0.783763
	Met	1.57573	-0.0948839	0.637277	0.327828	0.201009	-1.05709	0.000769682
	Phe	2.07863	-0.192942	0.459711	0.370259	0.177877	-0.54214	0.105901
	Pro	2.62177	-0.0569906	0.731988	-0.15985	0.426108	0.083831	0.726493
	SeC	1.84954	0.51502	0.00177777	0.4333	0.0697924	0.586162	0.00478625
	Ser	2.67119	-0.328341	0.0422932	-0.281659	0.221258	-0.300594	0.155436
	Thr	1.89027	-0.30893	0.0779444	-0.350063	0.154313	-0.223722	0.270017
	tRNA	2.80225	-0.160092	0.557812	-0.11795	0.66649	-0.0920799	0.792539
	Trp	1.85735	-0.21327	0.363258	0.110126	0.670274	-0.338069	0.27963
	Tyr	2.01263	0.0279632	0.907711	0.508776	0.0555988	-0.28481	0.364588
	Val	3.70824	0.095898	0.675753	-0.169631	0.492367	0.359063	0.264863
	hsa_piR_000552	0.931074	3.35167	0.00286836	4.62179	0.00384639	2.96818	0.0273521
	hsa_piR_000805	1.23111	1.08705	0.02317	0.508746	0.464305	1.17892	0.0937032
	hsa_piR_001042	0.742855	1.68366	0.0412035	0.275861	0.813306	3.6415	0.00228446
	hsa_piR_001101	1.00762	0.964085	0.19473	-0.0811225	0.932915	2.24016	0.0568015
	hsa_piR_001168	0.977903	0.606078	0.358858	0.970905	0.30717	-1.27162	0.224666
	hsa_piR_001170	1.56878	-0.31594	0.422675	-0.318158	0.596489	-0.524243	0.417361
	hsa_piR_005019	0.937601	-0.123679	0.906247	2.83924	0.0259321	-0.550767	0.703799
	hsa_piR_008488	1.04211	0.129469	0.833286	0.762736	0.353561	-0.205985	0.828148
	hsa_piR_010894	0.826681	1.5616	0.0187263	1.0293	0.230297	1.67393	0.12132
	hsa_piR_014620	1.43045	0.876008	0.0752422	0.0170082	0.978221	0.644814	0.320825
	hsa_piR_016658	4.27627	-0.11031	0.485876	0.0466267	0.878315	-0.319528	0.372286
	hsa_piR_016659	3.16077	-0.131405	0.392544	-0.210368	0.462616	-0.181327	0.5635
	hsa_piR_019091	0.933918	-0.140474	0.842902	1.21141	0.236916	-1.1329	0.255722
	hsa_piR_019420	0.805666	-0.592732	0.442813	-1.8794	0.141575	0.353653	0.699712
	hsa_piR_019521	1.00678	0.033029	0.951017	-0.355065	0.677457	0.195786	0.796134
	hsa_piR_020009	2.05068	-0.325568	0.322919	-0.091419	0.862876	-0.720909	0.190141
	hsa_piR_020365	1.07973	-0.40501	0.354092	-0.377203	0.600839	-0.706905	0.236021
	hsa_piR_020450	1.85047	1.63195	0.00621514	1.21862	0.160204	1.5457	0.0706055
	hsa_piR_020813	0.806693	0.584266	0.46523	0.792573	0.416898	0.424045	0.707731
	hsa_piR_020828	0.859775	1.55433	0.0258487	2.00177	0.0673701	1.00426	0.283936
	hsa-let-7a-5p	4.78425	0.0882624	0.747362	0.0150539	0.970706	0.18228	0.637424
	hsa-let-7b-5p	4.6618	0.176873	0.499845	0.0594304	0.880668	0.311367	0.401026
	hsa-let-7c-5p	3.96921	0.656313	0.168182	2.09692	0.00210551	0.135229	0.824861
	hsa-let-7d-3p	2.09872	-0.172079	0.331714	-0.0425228	0.891072	-0.272346	0.238789
	hsa-let-7d-5p	3.15316	0.0957137	0.578404	-0.195703	0.408593	0.405476	0.134727
	hsa-let-7e-5p	3.40429	0.0630436	0.841259	0.550216	0.215291	-0.274764	0.536604
	hsa-let-7f-5p	4.6855	-0.0518321	0.799924	-0.0990901	0.744468	0.027166	0.929505
	hsa-let-7g-5p	3.3644	0.100953	0.601372	-0.0475957	0.872282	0.277313	0.330183
	hsa-let-7i-5p	4.69143	-0.0664233	0.701466	-0.0619122	0.818238	-0.0281562	0.915423
	hsa-miR-100-5p	1.24513	0.654854	0.161715	1.27769	0.0467251	0.332398	0.598417
	hsa-miR-101-3p	3.56775	-0.114231	0.581874	-0.220679	0.486749	0.0182241	0.951674
	hsa-miR-103a-3p	4.00598	0.0926879	0.635593	0.103666	0.744659	0.120206	0.669299
	hsa-miR-106b-3p	2.33283	-0.177005	0.383502	-0.153672	0.641313	-0.143816	0.622175
	hsa-miR-106b-5p	1.48335	-0.192381	0.574057	-0.627587	0.186087	0.169452	0.724298
	hsa-miR-107	2.35636	0.0781433	0.707699	-0.354602	0.308488	0.524325	0.0305364
	hsa-miR-10a-3p	0.701737	-0.711341	0.129735	-1.38233	0.0362356	0.202293	0.750041
	hsa-miR-10a-5p	2.1852	-0.297753	0.112279	-0.194854	0.539629	-0.367428	0.157849
	hsa-miR-10b-5p	1.88239	-0.19868	0.579475	-0.598755	0.207166	0.130156	0.799487
	hsa-miR-1180-3p	1.18776	0.345393	0.334076	-0.0559293	0.92148	0.745506	0.104094
	hsa-miR-1185-1-3p	0.985402	-0.46749	0.289573	-0.459403	0.470952	-0.483457	0.417126
	hsa-miR-1224-5p	0.767877	0.527594	0.324065	-0.484216	0.5264	0.92648	0.173712
	hsa-miR-122-5p	3.29567	-0.498934	0.239154	-0.756292	0.205919	-0.306275	0.59276
	hsa-miR-1226-3p	0.844192	-0.448295	0.309838	-0.31645	0.663632	-0.491796	0.36966
	hsa-miR-124-3p	1.59051	0.755157	0.150416	1.30659	0.0935781	0.581777	0.382349
	hsa-miR-1255b-5p	1.13754	-0.0250486	0.950291	-0.749888	0.214837	0.602624	0.2409
	hsa-miR-125a-3p	0.882023	0.348064	0.410221	0.984049	0.133726	0.13155	0.805147
	hsa-miR-125a-5p	3.3567	0.539153	0.0707186	1.0803	0.012462	0.299782	0.437425
	hsa-miR-125b-1-3p	1.0066	0.590758	0.299636	1.77053	0.049022	0.335224	0.624639
	hsa-miR-125b-5p	3.32965	0.597352	0.193839	1.75406	0.00955413	0.253615	0.658966
	hsa-miR-126-3p	4.57531	0.0756519	0.634641	0.0863689	0.693081	0.117652	0.667316
	hsa-miR-126-5p	3.48182	-0.200735	0.273231	-0.0849484	0.763491	-0.294398	0.271444
	hsa-miR-1270	1.08542	-0.0741276	0.808171	-0.308612	0.47075	0.202462	0.659265
	hsa-miR-1273h-3p	1.37731	-0.0779398	0.800257	0.427252	0.301309	-0.51622	0.261841
	hsa-miR-127-3p	3.1139	0.365502	0.291017	1.00611	0.0271841	-0.0110224	0.982063
	hsa-miR-127-5p	1.37733	0.32968	0.474311	0.987689	0.155995	-0.0822378	0.889652
	hsa-miR-1277-5p	1.97274	0.0207151	0.924777	0.300037	0.356851	-0.142479	0.66186
	hsa-miR-128-3p	3.00669	0.599854	0.0955303	1.1846	0.0215557	0.331971	0.486278
	hsa-miR-1287-5p	1.31805	0.0392239	0.904714	0.263929	0.600335	-0.142357	0.752067
	hsa-miR-1292-5p	0.918371	0.725977	0.0957602	0.802505	0.193347	0.759048	0.20782
	hsa-miR-1294	1.27592	0.410055	0.273754	0.392476	0.435361	0.424869	0.432347
	hsa-miR-129-5p	2.11049	0.506476	0.321993	1.89058	0.0146046	0.0589627	0.926329
	hsa-miR-1296-5p	0.850457	0.231687	0.546485	0.627346	0.247225	-0.135057	0.808472
	hsa-miR-1298-5p	0.705852	0.0837848	0.881841	-0.0330504	0.97184	0.199455	0.768515
	hsa-miR-1299	1.58574	0.373979	0.411953	0.87127	0.151864	0.968822	0.109071
	hsa-miR-1301-3p	1.86851	0.213539	0.380537	0.391944	0.265876	0.0644806	0.857608
	hsa-miR-1306-3p	0.948388	-0.196331	0.638436	0.0294125	0.960756	-0.461855	0.426402
	hsa-miR-1306-5p	2.03502	-0.0433473	0.859781	-0.097396	0.775444	0.0585847	0.868447
	hsa-miR-1307-3p	2.89615	0.286771	0.211668	0.555913	0.126366	0.0497975	0.872797
	hsa-miR-1307-5p	1.6888	0.295288	0.384594	0.824859	0.127623	0.0409119	0.921999
	hsa-miR-130a-3p	2.34101	0.089566	0.630916	0.133994	0.611659	0.0944142	0.755776
	hsa-miR-130b-3p	1.66849	-0.0147501	0.949366	0.0360819	0.908843	-0.0133947	0.971554
	hsa-miR-130b-5p	1.07502	0.265265	0.365457	0.457807	0.325813	0.160137	0.700117
	hsa-miR-132-3p	2.2123	0.521329	0.232829	1.4393	0.0206613	0.228419	0.683604
	hsa-miR-132-5p	1.17601	0.630709	0.211618	0.814671	0.325362	0.605958	0.311781
	hsa-miR-133a-3p	1.34839	0.00831286	0.981986	0.95587	0.0589216	-1.32176	0.0156026
	hsa-miR-134-5p	2.85177	-0.611136	0.0739414	-0.640452	0.164305	-0.557431	0.223835
	hsa-miR-136-3p	1.40662	0.240201	0.539656	0.303113	0.596883	0.240827	0.648555
	hsa-miR-136-5p	1.23578	-0.0522005	0.903055	0.631683	0.355609	-0.384649	0.464667
	hsa-miR-137	1.71045	0.536431	0.328852	2.17127	0.00863646	-0.00524464	0.993904
	hsa-miR-138-2-3p	0.850455	0.472677	0.3773	1.97083	0.0168113	0.0773911	0.907246
	hsa-miR-138-5p	1.57417	0.383648	0.467021	1.91424	0.016515	0.000690597	0.999158
	hsa-miR-139-3p	2.33322	0.307525	0.147361	0.421569	0.17121	0.233428	0.472012
	hsa-miR-139-5p	1.75671	-0.00978607	0.974389	0.652334	0.138178	-0.414172	0.321426
	hsa-miR-1-3p	2.29148	-0.0208599	0.948762	0.403779	0.3523	-0.336372	0.47529
	hsa-miR-140-3p	3.4398	-0.276753	0.122419	-0.404862	0.184724	-0.0967828	0.684221
	hsa-miR-140-5p	2.09674	-0.319366	0.0861065	-0.154373	0.541277	-0.379696	0.184555
	hsa-miR-141-3p	1.28295	-0.301995	0.469079	0.328809	0.619121	-0.701332	0.175764
	hsa-miR-142-3p	4.13778	0.164594	0.344511	0.305942	0.263783	0.0735987	0.784217
	hsa-miR-142-5p	3.04014	0.0100756	0.94486	0.013706	0.9445	0.0663235	0.787354
	hsa-miR-143-3p	3.09686	-0.0901471	0.717206	0.597787	0.130511	-0.749556	0.00545491
	hsa-miR-143-5p	0.754019	0.312709	0.521277	0.767886	0.279322	-0.240703	0.709284
	hsa-miR-144-3p	2.1809	0.139565	0.704071	-0.561996	0.302117	0.668925	0.153368
	hsa-miR-144-5p	2.45907	-0.215635	0.568218	-0.729073	0.190753	0.233815	0.639928
	hsa-miR-145-5p	1.28217	0.685342	0.0629114	0.753945	0.225194	0.688914	0.109983
	hsa-miR-1468-5p	1.00748	-0.290783	0.460605	0.271845	0.63087	-0.937467	0.0761108
	hsa-miR-146a-3p	0.771858	0.289677	0.613898	1.65363	0.0624237	-0.723471	0.296492
	hsa-miR-146a-5p	4.05693	0.0137869	0.956389	-0.0635039	0.863132	0.141839	0.700666
	hsa-miR-146b-3p	1.23875	-0.188171	0.521203	-0.295248	0.507264	-0.0435186	0.918498
	hsa-miR-146b-5p	2.7896	0.0331996	0.830562	0.127757	0.571789	0.00393734	0.987954
	hsa-miR-148a-3p	3.72905	-0.392117	0.0375933	-0.284019	0.345642	-0.454042	0.0993752
	hsa-miR-148b-3p	3.14451	-0.181629	0.237327	-0.0433822	0.852024	-0.292166	0.219702
	hsa-miR-148b-5p	1.31985	0.166456	0.620581	-0.333658	0.519611	0.57804	0.1846
	hsa-miR-149-5p	1.0981	0.733074	0.17932	1.74753	0.0376505	0.449902	0.506296
	hsa-miR-150-3p	1.05716	-0.273556	0.547416	-0.682441	0.343731	0.0326942	0.953726
	hsa-miR-150-5p	2.86023	-0.212009	0.530664	-0.0555802	0.910452	-0.225462	0.619958
	hsa-miR-151a-3p	3.89345	-0.0322924	0.866754	0.0962026	0.744031	-0.101231	0.73077
	hsa-miR-151a-5p	1.50166	-0.290073	0.295992	0.0428215	0.922834	-0.499811	0.176203
	hsa-miR-151a-5p|hsa-miR-151b	2.50139	-0.444627	0.0489586	-0.20396	0.451301	-0.580064	0.115001
	hsa-miR-151b	0.917935	-0.207102	0.533913	-0.467333	0.298542	0.0419629	0.932562
	hsa-miR-152-3p	2.28612	0.106331	0.519402	0.253946	0.329417	0.0136448	0.957105
	hsa-miR-153-3p	1.02798	1.03441	0.0423611	1.28982	0.115844	-0.255493	0.690554
	hsa-miR-154-5p	1.00949	-0.0239111	0.955083	0.198448	0.754247	-0.171131	0.764368
	hsa-miR-155-5p	2.77391	-0.190038	0.285181	-0.159847	0.551891	-0.185435	0.502218
	hsa-miR-15a-5p	2.32011	0.0492622	0.852833	-0.470198	0.284007	0.523087	0.0746867
	hsa-miR-15b-3p	1.37365	0.0925834	0.67981	-0.039795	0.903341	0.259812	0.449341
	hsa-miR-15b-5p	2.51539	0.021857	0.934042	-0.532187	0.169494	0.483593	0.160309
	hsa-miR-16-2-3p	0.760417	-0.349877	0.367616	-0.717113	0.235799	-0.0455251	0.928897
	hsa-miR-16-5p	5.43233	-0.242829	0.356075	-0.597463	0.0781833	0.0609604	0.876185
	hsa-miR-17-3p	1.309	-0.344372	0.344738	-0.553327	0.349117	-0.093385	0.838672
	hsa-miR-17-5p	2.68084	-0.40546	0.053013	-0.156076	0.554099	-0.552877	0.103652
	hsa-miR-181a-2-3p	1.70911	-0.000317982	0.99874	0.401937	0.234145	-0.318542	0.236458
	hsa-miR-181a-3p	1.5576	-0.213299	0.370748	-0.0194148	0.957714	-0.359237	0.310317
	hsa-miR-181a-5p	2.6836	0.0313363	0.869696	0.0884173	0.762457	0.0337873	0.902511
	hsa-miR-181b-5p	2.08591	0.231965	0.310155	0.0574795	0.86438	0.410502	0.204009
	hsa-miR-181c-3p	0.960252	0.439229	0.300045	0.63116	0.343574	0.296094	0.592635
	hsa-miR-181c-5p	0.774422	0.472402	0.239537	1.20731	0.0521008	0.0178402	0.973118
	hsa-miR-181d-5p	1.195	0.510728	0.0975425	0.521766	0.297446	0.553408	0.156699
	hsa-miR-182-5p	3.01578	-0.0126177	0.970324	-0.452529	0.351592	0.37869	0.417109
	hsa-miR-1827	1.12581	0.34627	0.244132	-0.0347405	0.92817	0.678261	0.132806
	hsa-miR-183-5p	2.71878	0.0498762	0.893923	-0.293234	0.588755	0.327289	0.517891
	hsa-miR-184	1.34623	0.873757	0.0719636	1.68925	0.0119232	-0.0863917	0.882919
	hsa-miR-185-3p	1.71547	0.275646	0.284816	0.43327	0.245887	0.143169	0.708405
	hsa-miR-185-5p	3.14302	0.487332	0.0458461	0.441338	0.230277	0.574581	0.104044
	hsa-miR-186-5p	2.51539	0.282873	0.216881	0.307464	0.383268	0.332346	0.30957
	hsa-miR-187-3p	1.5265	0.582646	0.244604	2.31858	0.0021462	-0.0566381	0.927279
	hsa-miR-18a-5p	1.8607	-0.139381	0.458996	-0.0466083	0.873873	-0.147035	0.609326
	hsa-miR-1908-5p	1.97105	0.515475	0.151243	0.485796	0.328751	0.602264	0.228175
	hsa-miR-190a-5p	2.26088	0.478508	0.128161	0.236196	0.607457	0.727878	0.0972778
	hsa-miR-190b	1.17582	0.302829	0.244797	0.0840264	0.827912	0.618164	0.0934123
	hsa-miR-191-3p	1.75121	0.542692	0.0368476	0.46087	0.261458	0.6675	0.0681993
	hsa-miR-191-5p	3.8182	0.156671	0.273277	0.229201	0.319453	0.147917	0.504293
	hsa-miR-192-5p	2.28613	-0.170633	0.534423	-0.57263	0.140472	0.160094	0.669548
	hsa-miR-193a-5p	1.21288	-0.0535726	0.888563	-0.569435	0.287427	0.292216	0.572662
	hsa-miR-194-5p	1.66181	-0.00279723	0.993274	-0.087808	0.867437	0.102858	0.807636
	hsa-miR-195-5p	1.2069	0.226838	0.539468	0.217902	0.719277	0.260957	0.557893
	hsa-miR-196a-5p	0.771084	-0.330451	0.537869	0.21276	0.781084	-0.379355	0.576289
	hsa-miR-196b-5p	2.21908	0.0126558	0.943776	0.202598	0.493297	-0.114694	0.66003
	hsa-miR-197-3p	1.90425	-0.280877	0.200814	-0.133862	0.677519	-0.389489	0.238853
	hsa-miR-1976	0.743772	0.215406	0.636205	-0.238845	0.751718	0.638131	0.23348
	hsa-miR-199a-3p|hsa-miR-199b-3p	3.98793	-0.407531	0.0654179	-0.484762	0.189861	-0.299381	0.272332
	hsa-miR-199a-5p	2.21671	-0.0294801	0.875388	0.205011	0.420192	-0.1773	0.563397
	hsa-miR-199b-5p	0.813586	-0.802446	0.0711107	-0.523074	0.462156	-0.926768	0.100129
	hsa-miR-19a-3p	1.78144	0.0566451	0.769066	0.101632	0.742059	0.0739667	0.787981
	hsa-miR-19b-3p	2.29494	0.243509	0.169399	0.30257	0.223286	0.248087	0.381351
	hsa-miR-200a-3p	1.20911	-0.022227	0.957765	0.9004	0.156551	-0.580066	0.280262
	hsa-miR-200c-3p	1.80992	0.0774409	0.714516	0.226397	0.454849	0.0220463	0.948113
	hsa-miR-203a-3p	1.65573	0.957296	0.0262178	0.870827	0.170735	1.00496	0.0763226
	hsa-miR-204-5p	1.50968	0.701232	0.137164	1.49287	0.0441454	0.311844	0.592079
	hsa-miR-205-5p	1.33333	-0.125119	0.773031	0.786123	0.182295	0.302949	0.587295
	hsa-miR-206	2.71024	-0.148002	0.582255	-0.248714	0.382225	-0.268937	0.618452
	hsa-miR-20a-5p	2.64125	-0.140741	0.408381	-0.243379	0.355674	-0.0136969	0.958385
	hsa-miR-20b-5p	1.79186	0.0561045	0.824922	-0.30993	0.452743	0.391308	0.202194
	hsa-miR-210-3p	1.13222	-0.31852	0.433289	0.41462	0.533732	-0.869666	0.0722494
	hsa-miR-2110	1.52795	0.500675	0.149868	0.137823	0.773761	0.879514	0.0772019
	hsa-miR-212-5p	0.819405	0.412978	0.466208	-0.737175	0.430611	0.453456	0.502155
	hsa-miR-21-3p	0.927574	-0.214805	0.625437	-0.299708	0.681122	-0.0946126	0.86258
	hsa-miR-215-5p	0.746231	-0.431136	0.36094	-0.642119	0.385251	-0.193769	0.748577
	hsa-miR-21-5p	3.7282	-0.498838	0.00557227	-0.756737	0.0136976	-0.192619	0.38316
	hsa-miR-218-5p	2.23912	0.544189	0.297863	1.7475	0.0307065	0.182633	0.77663
	hsa-miR-219a-2-3p	1.63473	0.771475	0.146567	1.2365	0.141209	0.624205	0.338502
	hsa-miR-219a-5p	0.884023	0.629934	0.257752	1.47608	0.0901077	0.142138	0.836553
	hsa-miR-221-3p	3.35534	0.000649079	0.998021	-0.100166	0.802867	0.143949	0.69169
	hsa-miR-221-5p	1.74552	-0.143437	0.542051	0.133486	0.700882	-0.330444	0.35558
	hsa-miR-222-3p	2.24438	0.154767	0.405483	0.041948	0.873352	0.298522	0.318666
	hsa-miR-223-3p	4.31939	-0.146413	0.291461	0.0533476	0.796639	-0.258829	0.254664
	hsa-miR-223-5p	2.67645	-0.0829938	0.684686	-0.123206	0.692184	0.00974588	0.97139
	hsa-miR-22-3p	2.45889	0.224101	0.357358	0.057998	0.89019	0.424423	0.15264
	hsa-miR-224-5p	3.07303	-0.633845	0.0643911	0.691313	0.135436	-0.782859	0.0391707
	hsa-miR-22-5p	0.866499	0.0782548	0.842666	-0.233902	0.672005	0.465904	0.411309
	hsa-miR-2355-3p	1.08566	0.337334	0.36385	0.309145	0.507893	0.36393	0.520447
	hsa-miR-23a-3p	2.91169	0.0652156	0.681905	0.139224	0.556521	0.0392873	0.880147
	hsa-miR-23a-5p	0.892235	0.684007	0.158109	0.157903	0.842074	1.52713	0.00818636
	hsa-miR-23b-3p	2.25746	0.223379	0.247147	0.494406	0.0490947	0.0630924	0.836391
	hsa-miR-23b-5p	0.837144	0.0807627	0.844553	-0.1103	0.862955	0.312116	0.566725
	hsa-miR-24-3p	3.32947	-0.187596	0.243849	-0.125102	0.60268	-0.194741	0.451649
	hsa-miR-25-3p	3.50673	-0.050471	0.789851	-0.23869	0.365475	0.159234	0.587438
	hsa-miR-25-5p	1.18012	0.0863881	0.804015	-0.247149	0.621302	0.419907	0.395605
	hsa-miR-26a-1-3p	1.07574	-0.558856	0.116796	-0.59049	0.284703	-0.509948	0.282346
	hsa-miR-26a-5p	3.86796	0.0753186	0.584945	0.187699	0.358746	0.0343246	0.875197
	hsa-miR-26b-3p	1.50681	-0.289775	0.162504	-0.469774	0.0889198	-0.0503462	0.885674
	hsa-miR-26b-5p	3.79377	-0.0921734	0.527275	-0.171129	0.444722	0.020632	0.929476
	hsa-miR-27a-3p	2.41966	-0.11621	0.489659	-0.0550782	0.82192	-0.121714	0.646762
	hsa-miR-27b-3p	3.14673	-0.171366	0.297134	-0.0753713	0.77376	-0.216654	0.384788
	hsa-miR-28-3p	2.68221	-0.174183	0.355271	-0.161205	0.591556	-0.146888	0.59275
	hsa-miR-28-5p	1.1364	-0.284151	0.360202	0.0377623	0.936244	-0.474477	0.280851
	hsa-miR-29a-3p	3.29812	0.283184	0.442837	0.52942	0.335299	0.212786	0.652313
	hsa-miR-29b-3p	2.58918	0.480065	0.152763	0.827451	0.0887599	0.357383	0.411308
	hsa-miR-29c-3p	3.05376	0.0813273	0.785804	-0.260483	0.566095	0.35896	0.342846
	hsa-miR-29c-5p	1.25988	0.345836	0.225745	0.385788	0.380248	0.395971	0.320542
	hsa-miR-301a-3p	1.74814	0.0401613	0.850962	0.0395801	0.901158	0.0949783	0.767018
	hsa-miR-3064-5p	0.713389	-0.193169	0.651238	-0.562093	0.344901	0.238775	0.693847
	hsa-miR-3074-5p	0.940556	0.244227	0.536946	0.665984	0.198893	-0.128706	0.823728
	hsa-miR-30a-3p	1.72965	0.336759	0.336887	0.915635	0.0578043	-0.0289532	0.953149
	hsa-miR-30a-5p	2.59708	0.142431	0.611341	0.456164	0.273837	-0.0220843	0.953479
	hsa-miR-30b-5p	1.47878	-0.0204015	0.93471	0.0715896	0.850569	-0.034132	0.922268
	hsa-miR-30c-1-3p	0.772958	0.514735	0.264523	0.360058	0.587061	0.71968	0.252821
	hsa-miR-30c-2-3p	0.827161	1.56296	0.000847193	1.88527	0.0083569	1.32949	0.0300845
	hsa-miR-30c-5p	2.18433	0.245768	0.302304	0.451947	0.224811	0.153621	0.620334
	hsa-miR-30d-3p	0.916632	-0.27317	0.443578	-0.640855	0.310833	0.0359565	0.926184
	hsa-miR-30d-5p	3.85009	-0.0493214	0.657308	0.157577	0.431862	-0.188147	0.248252
	hsa-miR-30e-3p	2.33232	0.060393	0.587352	0.183149	0.271045	0.00769774	0.969903
	hsa-miR-30e-5p	3.40293	0.0891831	0.560056	0.147899	0.539302	0.087863	0.717026
	hsa-miR-3120-3p	0.731254	0.163512	0.643841	-0.0240353	0.967466	0.360112	0.439314
	hsa-miR-3173-5p	0.870408	0.0432295	0.90804	-0.100115	0.849678	0.23562	0.666688
	hsa-miR-3187-3p	0.913808	0.0816601	0.828322	-0.371645	0.518047	0.725443	0.143894
	hsa-miR-320a	3.08179	0.358987	0.0854356	0.211065	0.488123	0.548666	0.0816636
	hsa-miR-320b	1.83652	-0.1104	0.662014	-0.186435	0.590372	0.00390941	0.992033
	hsa-miR-320c	1.74343	-0.108913	0.657919	-0.257246	0.457309	0.0829234	0.827529
	hsa-miR-320d	1.43989	-0.263614	0.2737	-0.415677	0.223447	-0.0741944	0.841711
	hsa-miR-323a-3p	1.17192	0.275815	0.492529	0.0134876	0.982586	0.564771	0.283914
	hsa-miR-323b-3p	1.5265	-0.855206	0.0261268	-0.642237	0.163594	-1.16715	0.0349085
	hsa-miR-324-3p	1.24924	0.0149555	0.959304	0.0699019	0.890361	0.0356033	0.920661
	hsa-miR-324-5p	1.62539	0.13483	0.649046	0.342423	0.491495	0.0800938	0.780982
	hsa-miR-32-5p	1.9341	-0.292885	0.271421	-0.977408	0.00969521	0.403385	0.257076
	hsa-miR-326	1.64485	0.315211	0.236773	0.562793	0.167154	0.145322	0.699765
	hsa-miR-328-3p	2.95496	0.205998	0.32644	0.5834	0.0624379	-0.0572978	0.84708
	hsa-miR-329-3p	0.72975	-0.0691799	0.881669	-0.0616542	0.923215	-0.0915403	0.886147
	hsa-miR-329-5p	0.745804	-0.104234	0.843142	0.0745152	0.93089	-0.197185	0.760594
	hsa-miR-330-3p	0.888152	0.388517	0.355551	0.437521	0.43342	0.354269	0.56067
	hsa-miR-330-5p	1.13103	0.387447	0.376622	1.65739	0.0063104	-0.0775682	0.893304
	hsa-miR-331-3p	1.10317	0.470655	0.0768061	0.870779	0.030234	0.197906	0.608995
	hsa-miR-335-3p	1.35093	-0.401181	0.133337	-0.232512	0.576837	-0.541619	0.150556
	hsa-miR-335-5p	2.38709	0.0475613	0.794545	-0.000516714	0.998287	0.124553	0.684074
	hsa-miR-337-5p	1.27081	-0.217407	0.555414	-0.109736	0.817137	-0.343202	0.52427
	hsa-miR-338-3p	1.94191	0.667968	0.0374379	0.88829	0.0578974	0.58118	0.186159
	hsa-miR-339-3p	1.91971	0.228703	0.414726	0.560649	0.158825	-0.0183816	0.964098
	hsa-miR-339-5p	2.54312	0.259338	0.188243	0.522443	0.0936589	0.0882924	0.756167
	hsa-miR-33a-5p	0.943236	-0.0698388	0.866221	-0.0824162	0.906674	0.000631163	0.998966
	hsa-miR-340-3p	1.17146	0.145954	0.676647	0.568293	0.323191	-0.136944	0.752934
	hsa-miR-340-5p	2.43656	-0.191404	0.287976	-0.11246	0.691039	-0.229075	0.406772
	hsa-miR-342-3p	3.42309	-0.518671	0.00912472	-0.48807	0.115054	-0.477411	0.0892759
	hsa-miR-342-5p	1.52849	0.207864	0.565944	-0.102098	0.845558	0.553117	0.269435
	hsa-miR-345-5p	1.46735	0.0722503	0.809467	0.0546894	0.909823	0.149932	0.705792
	hsa-miR-34a-5p	1.48533	0.85454	0.0244786	0.855296	0.145786	0.88112	0.0756918
	hsa-miR-3605-3p	0.917218	-0.412029	0.230695	-0.309606	0.549119	-0.451682	0.361875
	hsa-miR-361-3p	2.1785	0.166035	0.296514	0.189871	0.481331	0.198265	0.38036
	hsa-miR-3615	2.23576	-0.186794	0.442976	-0.181893	0.655329	-0.148775	0.63163
	hsa-miR-361-5p	2.36393	-0.10004	0.619073	-0.0673647	0.838392	-0.0938776	0.738321
	hsa-miR-363-3p	1.97135	-0.0541576	0.86175	-0.657688	0.179118	0.519812	0.17497
	hsa-miR-3679-5p	1.35713	-0.305845	0.276918	-0.0860663	0.844015	-0.520978	0.176224
	hsa-miR-369-3p	1.15402	-0.709923	0.101883	-0.787783	0.190278	-0.632497	0.29236
	hsa-miR-369-5p	1.95948	-0.498582	0.118906	-0.31998	0.42443	-0.601419	0.212919
	hsa-miR-370-3p	2.36485	0.243595	0.343062	0.361269	0.272108	0.155328	0.691935
	hsa-miR-374a-3p	1.30105	-0.251746	0.353829	-0.0916274	0.826063	-0.364926	0.361922
	hsa-miR-374a-5p	1.88375	-0.276875	0.164228	-0.407464	0.143793	-0.14331	0.623709
	hsa-miR-374b-5p	1.16037	-0.251416	0.432017	-0.511402	0.332735	0.0179841	0.965075
	hsa-miR-375	1.23003	-0.815691	0.0750096	-1.0313	0.126088	-0.652204	0.282027
	hsa-miR-376a-3p	1.39253	-0.47663	0.160017	-0.138927	0.786409	-0.808721	0.0751735
	hsa-miR-376c-3p	1.0243	-0.535353	0.208065	-0.353128	0.585521	-0.760365	0.17273
	hsa-miR-378a-3p	2.17394	-0.0276862	0.92503	-0.306822	0.504398	0.26789	0.490446
	hsa-miR-379-5p	2.60677	0.0508207	0.865441	0.181596	0.617784	-0.046285	0.920168
	hsa-miR-381-3p	2.20205	-0.117681	0.684052	-0.0944735	0.802201	-0.113234	0.795928
	hsa-miR-382-3p	1.16672	-0.844224	0.0452402	-0.392786	0.527716	-1.14307	0.0437103
	hsa-miR-382-5p	3.33576	-0.417987	0.182165	-0.579846	0.183352	-0.159395	0.715697
	hsa-miR-383-5p	1.62826	0.395981	0.459778	1.18256	0.152945	0.185651	0.779558
	hsa-miR-3913-5p	0.716953	0.304972	0.522774	-0.495647	0.527517	1.05521	0.0684515
	hsa-miR-3928-3p	1.00226	0.125417	0.742671	-0.113473	0.847509	0.421799	0.408924
	hsa-miR-409-3p	2.7549	-0.345912	0.284669	-0.27074	0.493819	-0.439954	0.346759
	hsa-miR-409-5p	1.03192	0.259364	0.516514	-0.0480813	0.926787	0.550668	0.343367
	hsa-miR-411-5p	1.99723	0.116367	0.745045	0.461916	0.307718	-0.0636298	0.902599
	hsa-miR-412-5p	0.996426	-0.62053	0.257875	-0.204338	0.79289	-1.2236	0.0778125
	hsa-miR-421	1.36907	0.0364583	0.873417	-0.271461	0.458516	0.363928	0.233153
	hsa-miR-423-3p	2.78894	0.206129	0.389902	0.230511	0.520845	0.234915	0.513669
	hsa-miR-423-5p	4.15953	0.0346557	0.884396	-0.0520615	0.88681	0.186236	0.573284
	hsa-miR-424-5p	1.34681	-0.184188	0.533631	-0.54853	0.232636	0.208465	0.592807
	hsa-miR-425-3p	2.05241	0.136071	0.542487	0.0465334	0.892182	0.277502	0.401478
	hsa-miR-425-5p	3.1865	0.171547	0.358977	0.364108	0.26048	0.0399786	0.873436
	hsa-miR-431-3p	0.74922	0.0101327	0.982876	0.325467	0.691169	-0.18145	0.730462
	hsa-miR-431-5p	2.39913	-0.263692	0.377426	-0.3296	0.398719	-0.170227	0.682221
	hsa-miR-432-5p	3.33166	-0.476647	0.215294	-0.711656	0.198126	0.0602402	0.895528
	hsa-miR-4433b-3p	1.55977	-0.123824	0.699803	0.31706	0.532011	-0.45908	0.275325
	hsa-miR-4433b-5p	2.7122	-0.140032	0.654208	0.0405673	0.930269	-0.288589	0.509691
	hsa-miR-4446-3p	1.74402	-0.296954	0.37868	-0.174277	0.737629	-0.501215	0.195325
	hsa-miR-451a	3.41905	0.00829356	0.983003	-0.721176	0.231654	0.690561	0.148699
	hsa-miR-454-3p	2.43352	-0.00726846	0.973839	-0.171486	0.604994	0.168024	0.60349
	hsa-miR-454-5p	1.11049	-0.121389	0.678344	-0.103721	0.803317	-0.120558	0.783883
	hsa-miR-4732-3p	1.46844	-0.13314	0.740062	-0.401129	0.502272	0.108073	0.838313
	hsa-miR-4732-5p	1.94146	-0.0944484	0.781494	-0.882342	0.0531275	0.561082	0.233399
	hsa-miR-4750-5p	0.741648	-0.00601683	0.989951	-0.405218	0.543952	0.624077	0.330773
	hsa-miR-483-3p	1.13332	-0.863588	0.0388103	-0.539852	0.421254	-1.08275	0.0403494
	hsa-miR-483-5p	1.93551	-0.139032	0.736624	-0.535336	0.213323	0.214734	0.640734
	hsa-miR-484	1.99644	-0.428322	0.177127	-0.673725	0.179565	-0.192588	0.637419
	hsa-miR-485-3p	2.19065	-0.465303	0.17977	-0.355332	0.477779	-0.58447	0.213466
	hsa-miR-485-5p	1.83163	-0.248728	0.450441	-0.232951	0.58912	-0.259354	0.581596
	hsa-miR-486-3p	1.33192	-0.323515	0.330946	-0.510108	0.273975	-0.18673	0.689415
	hsa-miR-486-5p	4.35279	-0.210547	0.460751	-0.634182	0.116379	0.184431	0.647256
	hsa-miR-487b-3p	1.15248	-0.488954	0.210416	-0.561038	0.304388	-0.414455	0.450127
	hsa-miR-491-5p	1.19565	0.171677	0.562041	0.431879	0.351728	-0.0495562	0.904102
	hsa-miR-493-3p	1.40978	-0.500971	0.196114	-0.6854	0.153837	-0.23364	0.679142
	hsa-miR-493-5p	1.29576	-0.284789	0.477939	-0.149301	0.753952	-0.649744	0.240744
	hsa-miR-494-3p	1.11879	-0.144711	0.724624	-0.241909	0.676801	-0.0347688	0.951873
	hsa-miR-495-3p	0.91315	-0.311758	0.55442	-0.679267	0.372009	0.0413335	0.951685
	hsa-miR-497-5p	0.766531	-0.268101	0.590238	0.0752195	0.927243	-0.567833	0.343523
	hsa-miR-500a-3p	1.3375	-0.295274	0.285118	-0.792685	0.0728401	0.164943	0.626452
	hsa-miR-5010-5p	0.781798	0.334498	0.448283	0.132356	0.820618	0.542571	0.39026
	hsa-miR-501-3p	1.48245	-0.180921	0.556129	-0.410343	0.443855	0.0963614	0.772671
	hsa-miR-502-3p	0.799833	-0.0135274	0.976826	-0.836968	0.305282	0.72758	0.121138
	hsa-miR-503-5p	1.43709	-0.200171	0.554852	-0.15337	0.747383	-0.215121	0.663694
	hsa-miR-505-3p	0.78418	0.195696	0.620213	-0.0159627	0.971859	0.417794	0.499924
	hsa-miR-505-5p	1.49538	-0.165631	0.537576	-0.0823507	0.82316	-0.220256	0.593002
	hsa-miR-5187-5p	1.66194	0.361169	0.234539	0.299094	0.525703	0.491248	0.223762
	hsa-miR-5189-5p	0.78488	-0.164741	0.690287	0.825606	0.188096	-0.965734	0.0726167
	hsa-miR-532-3p	0.877604	0.523033	0.242198	-0.418181	0.56015	1.13761	0.0322733
	hsa-miR-532-5p	2.01311	-0.0670906	0.773004	-0.278565	0.451032	0.14699	0.633142
	hsa-miR-542-3p	0.864718	-0.0649468	0.877079	0.214971	0.754684	-0.206452	0.695913
	hsa-miR-542-5p	0.783466	0.267894	0.547263	1.06913	0.117511	-0.307443	0.598154
	hsa-miR-548a-3p	0.907084	-0.0371267	0.926637	-0.403907	0.535744	0.352319	0.48941
	hsa-miR-548ap-5p|hsa-miR-548j-5p	1.62607	0.249554	0.375461	0.353815	0.358731	0.120733	0.767717
	hsa-miR-548j-5p	1.49056	0.529148	0.124156	0.602372	0.227223	0.494817	0.309514
	hsa-miR-5698	0.732142	0.364753	0.461418	0.0856705	0.91211	0.71828	0.255555
	hsa-miR-574-3p	1.50972	-0.0509207	0.854544	0.220566	0.629151	-0.23573	0.504327
	hsa-miR-574-5p	1.33143	0.0841921	0.808148	0.055449	0.921814	0.15533	0.722459
	hsa-miR-576-5p	1.56209	-0.244242	0.324744	-0.133033	0.712114	-0.304769	0.418367
	hsa-miR-584-5p	3.30955	0.0167604	0.938	0.193629	0.56757	-0.158991	0.59108
	hsa-miR-589-5p	1.40189	-0.295233	0.232716	-0.140938	0.694859	-0.373754	0.332366
	hsa-miR-590-3p	1.41394	-0.397253	0.148012	-0.0419707	0.923429	-0.679932	0.0719628
	hsa-miR-598-3p	1.46307	-0.388789	0.13723	-0.617357	0.0812303	-0.151061	0.707614
	hsa-miR-625-3p	2.52294	0.0815439	0.730587	0.106193	0.767591	0.105057	0.763409
	hsa-miR-625-5p	1.67921	0.122835	0.678201	0.367513	0.394582	-0.0272649	0.949356
	hsa-miR-628-3p	1.94717	0.199438	0.42621	0.337594	0.387428	0.00981536	0.973127
	hsa-miR-628-5p	1.50522	-0.128628	0.576747	0.0694477	0.849128	-0.267231	0.426807
	hsa-miR-629-5p	2.5933	0.01162	0.959673	-0.220534	0.427929	0.318147	0.389592
	hsa-miR-651-5p	0.71272	-0.545819	0.247037	-0.399537	0.585314	-0.584568	0.341771
	hsa-miR-652-3p	1.63157	-0.0837253	0.700403	0.0859078	0.793231	-0.239451	0.45451
	hsa-miR-654-3p	1.99965	-0.471531	0.154897	-0.314837	0.42642	-0.689761	0.156214
	hsa-miR-660-5p	1.94632	-0.278064	0.377323	-0.816176	0.100759	0.235864	0.543618
	hsa-miR-664a-3p	0.97886	-0.284108	0.495488	0.361917	0.591427	-0.734718	0.150099
	hsa-miR-664a-5p	2.32186	0.0254503	0.903799	-0.0205246	0.949801	0.118338	0.689995
	hsa-miR-664b-5p	1.45694	0.115174	0.692832	-0.134344	0.773684	0.495279	0.179959
	hsa-miR-668-3p	0.885459	-0.174831	0.748911	1.17775	0.176885	-0.513369	0.438778
	hsa-miR-671-3p	1.66484	-0.0438605	0.840879	0.0720921	0.814191	-0.073402	0.835016
	hsa-miR-671-5p	1.64682	0.906045	0.000868819	1.1742	0.00257655	0.692532	0.0862377
	hsa-miR-6721-5p	1.65549	-0.117068	0.749411	-0.367551	0.514487	0.32889	0.468062
	hsa-miR-6734-5p	0.947409	0.293615	0.454667	0.119088	0.849746	0.515407	0.315051
	hsa-miR-6741-3p	0.769929	-0.400169	0.415248	0.069571	0.919345	-1.07863	0.096808
	hsa-miR-6741-5p	0.768179	0.155038	0.724212	0.414487	0.53744	-0.205133	0.716243
	hsa-miR-6772-3p	0.825024	-0.0154038	0.970079	0.160977	0.814745	-0.165529	0.749506
	hsa-miR-6842-3p	1.28343	-0.209607	0.514335	0.0864299	0.863953	-0.597529	0.139744
	hsa-miR-6852-3p	0.881077	-0.232902	0.534788	-0.323336	0.564825	-0.117638	0.824299
	hsa-miR-6852-5p	1.67278	0.305832	0.298554	0.370324	0.460219	0.28562	0.4281
	hsa-miR-708-5p	1.43513	0.66065	0.198801	1.85986	0.0215366	0.387308	0.531694
	hsa-miR-7151-3p	0.715911	-0.118092	0.78206	-0.359381	0.604969	0.189778	0.72467
	hsa-miR-744-5p	3.19341	0.134522	0.560837	0.181669	0.600637	0.12289	0.707145
	hsa-miR-7-5p	2.64297	0.431167	0.0908776	0.58926	0.0792099	0.365137	0.336674
	hsa-miR-760	1.95435	0.422702	0.0585465	0.756756	0.0190734	0.118373	0.714751
	hsa-miR-766-3p	0.788319	-0.0405095	0.935258	0.311689	0.706983	-0.326058	0.594687
	hsa-miR-766-5p	0.973874	0.0949208	0.815072	0.668036	0.224655	-0.48876	0.391964
	hsa-miR-769-3p	0.790743	0.284693	0.494245	0.0934099	0.870356	0.453888	0.447197
	hsa-miR-769-5p	1.78796	0.318403	0.213678	0.579246	0.100509	0.121002	0.759969
	hsa-miR-873-5p	0.790429	0.822552	0.120449	1.94718	0.00872102	0.544891	0.4234
	hsa-miR-877-5p	1.2786	-0.576192	0.0923886	0.275223	0.67219	-0.276297	0.571599
	hsa-miR-889-3p	1.34256	-0.291238	0.418882	-0.374568	0.338494	-0.150411	0.78644
	hsa-miR-92a-3p	3.74743	-0.330495	0.122868	-0.585926	0.0617984	-0.0648167	0.837073
	hsa-miR-92b-3p	1.63514	-0.0105952	0.969678	-0.0291766	0.9368	0.0112219	0.978411
	hsa-miR-92b-5p	1.48849	0.546059	0.0716466	0.917336	0.0234146	0.313283	0.485899
	hsa-miR-93-3p	1.28872	0.0712745	0.822949	0.159974	0.741057	0.0380745	0.932238
	hsa-miR-93-5p	3.84299	-0.0976943	0.564399	0.139345	0.530642	0.0913919	0.677277
	hsa-miR-9-3p	1.70623	0.906433	0.0804197	2.22191	0.00612901	0.433128	0.495
	hsa-miR-941	1.80367	0.142346	0.452078	0.292431	0.306325	0.0710456	0.80738
	hsa-miR-942-5p	1.62629	0.104359	0.641171	-0.307707	0.327623	0.555621	0.098179
	hsa-miR-95-3p	0.892836	0.000885151	0.998472	-0.649112	0.341981	0.327436	0.575471
	hsa-miR-9-5p	3.31767	0.452535	0.377554	1.9987	0.00916984	0.0178529	0.977738
	hsa-miR-96-5p	1.35484	0.0921866	0.829865	-1.04399	0.107564	1.09645	0.0374991
	hsa-miR-98-5p	2.61829	-0.0252422	0.91405	0.0255911	0.940241	-0.0596666	0.862398
	hsa-miR-99a-5p	1.4945	0.326238	0.423749	0.82869	0.181683	0.132766	0.794643
	hsa-miR-99b-3p	1.36573	0.246838	0.33543	0.428512	0.290536	0.132764	0.71461
	hsa-miR-99b-5p	2.72632	0.161873	0.460004	0.645028	0.0452318	-0.0703541	0.80503
